# Deep sequencing of early T stage colorectal cancers reveals disruption of homologous recombination repair in microsatellite stable tumours with high mutational burdens

**DOI:** 10.1101/2022.03.02.22271810

**Authors:** Jun Li, Pascal Steffen, Benita C. Y. Tse, Mahsa S. Ahadi, Anthony J Gill, Alexander F. Engel, Mark P. Molloy

## Abstract

Early T stage colorectal cancers (CRC) that invade lymph nodes (Stage IIIA) are greatly under-represented in large-scale genomic mapping projects such as TCGA datasets. We retrieved 10 Stage IIIA CRC cases, matched these to 16 Stage 1 CRC cases (T1 depth without lymph node metastasis) and carried out deep sequencing of 409 genes using the IonTorrent system. Tumour mutational burdens (TMB) ranged from 2.4-77.2/Mb sequenced. Using mean TMB as a cut-point to define groups, TMB-low (TMB-L) specimens showed higher frequency of *KRAS* and *TP53* mutations in Stage IIIA compared to Stage I, consistent with TCGA data. TMB-High (TMB-H) specimens consisted of both microsatellite instable high (MSI-H) and microsatellite stable (MSS) genotypes. Comparison of TMB-H with TMB-L groups revealed clear differences in mutations of *ATM, KDM5C, PIK3CA* and *APC. APC* was less frequently mutated in the TMB-H group although variant composition was more diverse. Variants in *ATM* were restricted to the TMB-H group, and in four of five MSS specimens we observed the co-occurrence of mutations in homologous recombination repair (HRR) genes in either two of *ATM, CDK12, PTEN* or *ATR*, with at least one of these being a truncating mutation. No MSI-H specimens carried nonsense mutations in these genes. These findings add to our knowledge of early T stage CRC and highlight a potential therapeutic vulnerability in the HRR pathway of TMB-H MSS CRC.
