## Supplementary material for "Deep sequencing of early T stage colorectal cancers reveals disruption of homologous recombination repair in microsatellite stable tumours with high mutational burdens": Table S1

### Sheet: Table S1
Hugo_Symbol	Stage IIIA	Stage I	pval	or	ci.up	ci.low	adjPval
CSMD1	4	6	0.036777	5.09316	27.6004	0.86855	1
APC	8	61	0.0723021	0.268214	1.49443	0.0542016	1
DNAH11	3	6	0.12523	3.4268	19.9155	0.472522	1
RYR2	4	10	0.206465	2.90077	13.6242	0.537537	1
TP53	9	37	0.215832	2.5663	15.9923	0.575131	1
ABCA13	2	5	0.276022	2.52188	18.2589	0.212919	1
OR4A15	2	5	0.276022	2.52188	18.2589	0.212919	1
PCDH17	0	9	0.342458	0	2.95349	0	1
FAT3	3	11	0.426528	1.74371	8.62317	0.262481	1
PIK3CA	1	15	0.443147	0.330753	2.63248	0.00713887	1
ABCA12	0	6	0.584452	0	5.09343	0	1
CDH9	0	6	0.584452	0	5.09343	0	1
CSMD2	0	6	0.584452	0	5.09343	0	1
DMD	0	6	0.584452	0	5.09343	0	1
GRIK3	0	6	0.584452	0	5.09343	0	1
MUC4	0	6	0.584452	0	5.09343	0	1
TRPS1	0	6	0.584452	0	5.09343	0	1
USH2A	0	6	0.584452	0	5.09343	0	1
ADAMTS16	0	7	0.586299	0	4.12913	0	1
ATM	0	7	0.586299	0	4.12913	0	1
CARD11	0	7	0.586299	0	4.12913	0	1
NRXN1	0	7	0.586299	0	4.12913	0	1
SOX9	0	7	0.586299	0	4.12913	0	1
KIAA1109	0	8	0.59748	0	3.45305	0	1
ZNF536	0	8	0.59748	0	3.45305	0	1
OBSCN	2	7	0.6154	1.75691	11.2311	0.156819	1
LRP1B	2	8	0.637954	1.51616	9.33702	0.137777	1
KRAS	6	29	0.754316	1.37375	5.7195	0.330407	1
TTN	6	31	0.763818	1.22271	5.08184	0.294452	1
DNAH5	2	10	1	1.17751	6.89169	0.109765	1
FLG	1	7	1	0.807222	7.39799	0.0163988	1
RYR1	1	7	1	0.807222	7.39799	0.0163988	1
RYR3	1	7	1	0.807222	7.39799	0.0163988	1
UNC13C	1	7	1	0.807222	7.39799	0.0163988	1
AHNAK2	1	6	1	0.955072	9.1799	0.0190428	1
AMER1	1	5	1	1.16132	11.9549	0.0225754	1
ANK3	0	5	1	0	6.57701	0	1
ASTN2	1	5	1	1.16132	11.9549	0.0225754	1
ATP10A	1	5	1	1.16132	11.9549	0.0225754	1
CACNA1E	1	6	1	0.955072	9.1799	0.0190428	1
CNTN5	1	5	1	1.16132	11.9549	0.0225754	1
CNTNAP2	1	5	1	1.16132	11.9549	0.0225754	1
COL12A1	0	5	1	0	6.57701	0	1
COL5A1	0	5	1	0	6.57701	0	1
CORIN	0	5	1	0	6.57701	0	1
CSMD3	1	5	1	1.16132	11.9549	0.0225754	1
DLC1	1	5	1	1.16132	11.9549	0.0225754	1
DNAH17	0	5	1	0	6.57701	0	1
DOCK2	0	5	1	0	6.57701	0	1
DOCK3	0	5	1	0	6.57701	0	1
ERBB4	0	5	1	0	6.57701	0	1
FAT1	0	5	1	0	6.57701	0	1
FAT2	0	5	1	0	6.57701	0	1
FAT4	2	13	1	0.863075	4.83113	0.0824061	1
FBXW7	1	8	1	0.696021	6.16088	0.0143398	1
GOLGB1	1	5	1	1.16132	11.9549	0.0225754	1
HECW1	0	5	1	0	6.57701	0	1
HMCN1	1	8	1	0.696021	6.16088	0.0143398	1
HRNR	1	5	1	1.16132	11.9549	0.0225754	1
KCNB2	0	5	1	0	6.57701	0	1
KCNH8	0	5	1	0	6.57701	0	1
KCNQ5	0	5	1	0	6.57701	0	1
LRP2	1	6	1	0.955072	9.1799	0.0190428	1
MAGEC1	1	6	1	0.955072	9.1799	0.0190428	1
MAGEL2	0	5	1	0	6.57701	0	1
MUC16	1	10	1	0.539883	4.55953	0.0113462	1
MUC17	0	5	1	0	6.57701	0	1
MYO3A	1	6	1	0.955072	9.1799	0.0190428	1
NBEA	1	6	1	0.955072	9.1799	0.0190428	1
NCKAP5	1	9	1	0.609344	5.25427	0.0126931	1
NOS1	1	6	1	0.955072	9.1799	0.0190428	1
NRAS	1	6	1	0.955072	9.1799	0.0190428	1
OLFM1	0	5	1	0	6.57701	0	1
PAPLN	0	5	1	0	6.57701	0	1
PAPPA2	1	6	1	0.955072	9.1799	0.0190428	1
PCDH20	0	5	1	0	6.57701	0	1
PCDH9	1	5	1	1.16132	11.9549	0.0225754	1
PCDHA10	0	5	1	0	6.57701	0	1
PCDHA2	1	5	1	1.16132	11.9549	0.0225754	1
PTPRT	0	5	1	0	6.57701	0	1
RP1	0	5	1	0	6.57701	0	1
SAMD9	0	5	1	0	6.57701	0	1
SCAPER	0	5	1	0	6.57701	0	1
SCN9A	1	6	1	0.955072	9.1799	0.0190428	1
SDK1	1	5	1	1.16132	11.9549	0.0225754	1
SDK2	0	5	1	0	6.57701	0	1
SLC8A1	0	5	1	0	6.57701	0	1
SPTA1	1	6	1	0.955072	9.1799	0.0190428	1
SRRM2	0	5	1	0	6.57701	0	1
SSC5D	0	5	1	0	6.57701	0	1
SYNE1	2	13	1	0.863075	4.83113	0.0824061	1
SZT2	1	5	1	1.16132	11.9549	0.0225754	1
THSD7B	0	5	1	0	6.57701	0	1
TMEM132D	0	5	1	0	6.57701	0	1
TNXB	0	5	1	0	6.57701	0	1
VPS13B	0	5	1	0	6.57701	0	1
WDFY3	1	5	1	1.16132	11.9549	0.0225754	1
XIRP2	0	5	1	0	6.57701	0	1
ZFHX4	1	8	1	0.696021	6.16088	0.0143398	1
